# Autism spectrum disorder common variants associated with regional lobe volume variations at birth: cross-sectional study in 273 European term neonates in developing Human Connectome Project

**DOI:** 10.1101/2024.08.18.24311983

**Authors:** Hai Le, Daphna Fenchel, Konstantina Dimitrakopoulou, Hamel Patel, Charles Curtis, Lucilio Cordero-Grande, A. David Edwards, Joseph Hajnal, Jacques-Donald Tournier, Maria Deprez, Harriet Cullen

**Affiliations:** Centre for the Developing Brain, Perinatal Imaging and Health Department, King’s College London, London, United Kingdom; Translational Bioinformatics Platform, NIHR Biomedical Research Centre Guy’s and St. Thomas’ NHS Foundation Trust and King’s College London, London, United Kingdom; NIHR BioResource Centre Maudsley, NIHR Maudsley Biomedical Research Centre at South London and Maudsley NHS Foundation Trust & Institute of Psychiatry, Psychology and Neuroscience, King’s College London, London, United Kingdom; Social Genetic & Developmental Psychiatry Centre, Institute of Psychiatry, Psychology and Neuroscience, King’s College London, London, United Kingdom; Biomedical Image Technologies, ETSI Telecomunicación, Universidad Politécnica de Madrid & CIBER-BBN, ISCIII, Madrid, Spain; Department of Medical and Molecular Genetics, King’s College London, London, United Kingdom

## Abstract

Increasing lines of evidence suggest cerebral overgrowth in autism spectrum disorder (ASD) children in early life, but few studies have examined the effect of ASD common genetic variants on brain volumes in a general paediatric population. This study examined the association between ASD polygenic risk score (PRS) and volumes of the frontal, temporal, parietal, occipital, fronto-temporal and parieto-occipital lobes in 273 term-born infants of European ancestry in the developing Human Connectome Project. ASD PRS was positively associated with frontal (β = 0.027, p_FDR_ = 0.04) and fronto-temporal (β = 0.024, p_FDR_ = 0.01) volumes, but negatively with parietal (β = −0.037, p_FDR_ = 0.04) and parieto-occipital (β = −0.033, p_FDR_ = 0.01) volumes. This preliminary result suggests potential involvement of ASD common genetic variants in early structural variations linked to ASD.
