## Supplementary Table for "Autism spectrum disorder common variants associated with regional lobe volume variations at birth: cross-sectional study in 273 European term neonates in developing Human Connectome Project"

### Sheet: Table 1
Pathways identified as enriched in the list of genes associated with Fronto-Temporal lobe volume
GeneSet	N_genes	N_overlap	p	adjP
GOBP_BIOLOGICAL_ADHESION	1477	54	8.2e-07	0.010797
Pathways identified as enriched in the list of genes associated with both lobe volumes. Highlighted are gene sets found in less than 5% of times across all random simulations
GeneSet	N_genes	N_overlap	p	adjP
GOBP_NEURON_DIFFERENTIATION	1338	20	7.64655e-07	0.0100621
Pathways identified as enriched in the list of genes associated with Parieto-occipital lobe volume. Highlighted are genes found in less than 5% of times across all random simulations
GeneSet	N_genes	N_overlap	p	adjP
GOBP_BIOLOGICAL_ADHESION	1477	54	3.27668e-07	0.00431178
GOCC_NEURON_PROJECTION	1330	52	6.92889e-08	0.000911773
GOCC_SYNAPSE	1298	49	4.93355e-07	0.00649205
GOCC_SYNAPTIC_MEMBRANE	371	22	9.50124e-07	0.0125027

### Sheet: Table 2
DAVID result
List of GO terms enriched in list of genes associated with both volumes. Selected are those with FDR < 0.0166. Highlighted are the pathways found in the primary analysis
Category	Term	Count	%	PValue	List Total	Pop Hits	Pop Total	Fold Enrichment	Bonferroni	Benjamini	FDR
GOTERM_BP_ALL	GO:0007275~multicellular organism development	45	53.5714	1.68861e-07	78	5575	19414	2.00904	0.000429997	0.00020232	0.000199857
GOTERM_BP_ALL	GO:0048731~system development	43	51.1905	2.14511e-07	78	5190	19414	2.06216	0.000546211	0.00020232	0.000199857
GOTERM_BP_ALL	GO:0009653~anatomical structure morphogenesis	31	36.9048	2.38398e-07	78	2907	19414	2.65422	0.000607015	0.00020232	0.000199857
GOTERM_BP_ALL	GO:0048856~anatomical structure development	47	55.9524	4.65631e-07	78	6205	19414	1.88528	0.00118526	0.000296374	0.000292766
GOTERM_BP_ALL	GO:0044707~single-multicellular organism process	49	58.3333	6.86089e-07	78	6741	19414	1.80922	0.00174594	0.000349357	0.000345103
GOTERM_BP_ALL	GO:0030182~neuron differentiation	20	23.8095	2.07347e-06	78	1425	19414	3.4933	0.0052672	0.000879841	0.000869128
GOTERM_BP_ALL	GO:0048699~generation of neurons	21	25	3.4831e-06	78	1622	19414	3.22247	0.00883223	0.00126685	0.00125143
GOTERM_BP_ALL	GO:0044767~single-organism developmental process	47	55.9524	4.0833e-06	78	6648	19414	1.75965	0.0103463	0.00129951	0.00128369
GOTERM_BP_ALL	GO:0032502~developmental process	47	55.9524	6.77088e-06	78	6759	19414	1.73076	0.0170976	0.00191541	0.00189209
GOTERM_BP_ALL	GO:0048666~neuron development	17	20.2381	9.39404e-06	78	1152	19414	3.67297	0.0236428	0.00232199	0.00229372
GOTERM_BP_ALL	GO:0022008~neurogenesis	21	25	1.00322e-05	78	1740	19414	3.00393	0.0252283	0.00232199	0.00229372
GOTERM_BP_ALL	GO:0048869~cellular developmental process	36	42.8571	3.25709e-05	78	4676	19414	1.91623	0.0796116	0.00691047	0.00682633
GOTERM_BP_ALL	GO:0030154~cell differentiation	35	41.6667	3.54993e-05	78	4487	19414	1.94148	0.0864509	0.00695239	0.00686774
GOTERM_BP_ALL	GO:0048513~animal organ development	31	36.9048	5.0353e-05	78	3753	19414	2.05591	0.120369	0.00915705	0.00904555
GOTERM_BP_ALL	GO:0048468~cell development	23	27.381	7.8305e-05	78	2347	19414	2.43913	0.180819	0.013291	0.0131291
List of GO terms enriched in list of genes associated with fronto-temporal lobe volumes. Selected are those with FDR < 0.016. Highlighted are the pathways found in the primary analysis
Category	Term	Count	%	PValue	List Total	Pop Hits	Pop Total	Fold Enrichment	Bonferroni	Benjamini	FDR
GOTERM_BP_ALL	GO:0044707~single-multicellular organism process	163	45.9155	1.16414e-08	326	6741	19414	1.43999	5.32112e-05	4.2229e-05	4.18409e-05
GOTERM_BP_ALL	GO:0007275~multicellular organism development	141	39.7183	1.8481e-08	326	5575	19414	1.50616	8.4473e-05	4.2229e-05	4.18409e-05
GOTERM_BP_ALL	GO:0007155~cell adhesion	57	16.0563	8.81824e-08	326	1596	19414	2.12686	0.000403	0.00010134	0.000100409
GOTERM_BP_ALL	GO:0022610~biological adhesion	57	16.0563	1.01893e-07	326	1603	19414	2.11757	0.000465646	0.00010134	0.000100409
GOTERM_BP_ALL	GO:0048731~system development	131	36.9014	1.10875e-07	326	5190	19414	1.50315	0.000506682	0.00010134	0.000100409
GOTERM_BP_ALL	GO:0048856~anatomical structure development	147	41.4085	5.73044e-07	326	6205	19414	1.41082	0.00261596	0.000436469	0.000432458
GOTERM_BP_ALL	GO:0044767~single-organism developmental process	154	43.3803	9.89625e-07	326	6648	19414	1.37952	0.00451336	0.000646084	0.000640146
GOTERM_BP_ALL	GO:0030182~neuron differentiation	50	14.0845	1.15335e-06	326	1425	19414	2.08955	0.00525808	0.00065885	0.000652795
GOTERM_BP_ALL	GO:0048666~neuron development	43	12.1127	1.7124e-06	326	1152	19414	2.22287	0.00779685	0.000869521	0.00086153
GOTERM_BP_ALL	GO:0032502~developmental process	154	43.3803	2.9258e-06	326	6759	19414	1.35686	0.0132848	0.00124112	0.00122971
GOTERM_BP_ALL	GO:0048513~animal organ development	98	27.6056	2.98737e-06	326	3753	19414	1.55505	0.0135625	0.00124112	0.00122971
GOTERM_CC_ALL	GO:0005886~plasma membrane	139	39.1549	3.45474e-06	336	6105	20624	1.39754	0.00207759	0.00114189	0.00109068
GOTERM_BP_ALL	GO:0032501~multicellular organismal process	177	49.8592	3.62105e-06	326	8102	19414	1.301	0.0164156	0.00137902	0.00136634
GOTERM_CC_ALL	GO:0071944~cell periphery	141	39.7183	3.79366e-06	336	6228	20624	1.38965	0.00228118	0.00114189	0.00109068
GOTERM_BP_ALL	GO:0048699~generation of neurons	53	14.9296	4.09921e-06	326	1622	19414	1.94591	0.0185631	0.00144103	0.00142779
GOTERM_BP_ALL	GO:0007399~nervous system development	73	20.5634	8.23007e-06	326	2594	19414	1.67591	0.036921	0.00268653	0.00266184
GOTERM_CC_ALL	GO:0044456~synapse part	38	10.7042	8.76523e-06	336	1052	20624	2.21718	0.00526279	0.00175889	0.00168
GOTERM_CC_ALL	GO:0099572~postsynaptic specialization	20	5.6338	1.26825e-05	336	373	20624	3.2912	0.00760583	0.00190871	0.00182311
GOTERM_BP_ALL	GO:0022008~neurogenesis	54	15.2113	1.4039e-05	326	1740	19414	1.84817	0.0621572	0.00384811	0.00381275
GOTERM_BP_ALL	GO:0032989~cellular component morphogenesis	41	11.5493	1.42973e-05	326	1170	19414	2.08687	0.0632635	0.00384811	0.00381275
GOTERM_BP_ALL	GO:0048468~cell development	67	18.8732	1.43146e-05	326	2347	19414	1.70004	0.0633379	0.00384811	0.00381275
GOTERM_BP_ALL	GO:0009653~anatomical structure morphogenesis	78	21.9718	1.9826e-05	326	2907	19414	1.59789	0.0866404	0.00503361	0.00498735
GOTERM_CC_ALL	GO:0097458~neuron part	54	15.2113	2.01852e-05	336	1815	20624	1.82621	0.0120781	0.0024303	0.0023213
GOTERM_CC_ALL	GO:0045202~synapse	47	13.2394	2.69859e-05	336	1508	20624	1.91307	0.0161145	0.00270759	0.00258615
GOTERM_CC_ALL	GO:0098794~postsynapse	27	7.60563	3.56228e-05	336	664	20624	2.49591	0.021217	0.00306356	0.00292616
GOTERM_BP_ALL	GO:0000902~cell morphogenesis	37	10.4225	4.09185e-05	326	1055	19414	2.08856	0.170591	0.00943074	0.00934407
GOTERM_BP_ALL	GO:0000904~cell morphogenesis involved in differentiation	30	8.4507	4.20343e-05	326	769	19414	2.32323	0.174811	0.00943074	0.00934407
GOTERM_BP_ALL	GO:0031175~neuron projection development	35	9.85915	4.3336e-05	326	974	19414	2.13996	0.179707	0.00943074	0.00934407
GOTERM_BP_ALL	GO:0098609~cell-cell adhesion	36	10.1408	4.80292e-05	326	1021	19414	2.09978	0.197117	0.00997698	0.00988529
GOTERM_CC_ALL	GO:0044459~plasma membrane part	78	21.9718	0.000104078	336	3140	20624	1.52475	0.0607354	0.00783185	0.00748059
GOTERM_CC_ALL	GO:0014069~postsynaptic density	17	4.78873	0.000180362	336	345	20624	3.02457	0.1029	0.0120642	0.0115232
GOTERM_CC_ALL	GO:0032279~asymmetric synapse	17	4.78873	0.000216791	336	351	20624	2.97287	0.122363	0.0130508	0.0124655
GOTERM_CC_ALL	GO:0031226~intrinsic component of plasma membrane	49	13.8028	0.000252614	336	1756	20624	1.71279	0.141091	0.0132694	0.0126743
GOTERM_CC_ALL	GO:0098984~neuron to neuron synapse	17	4.78873	0.000264507	336	357	20624	2.9229	0.147221	0.0132694	0.0126743
GOTERM_CC_ALL	GO:0005887~integral component of plasma membrane	47	13.2394	0.000316126	336	1675	20624	1.72233	0.17332	0.0146391	0.0139825
List of GO terms enriched in list of genes associated with parieto-occipital lobe volumes. Selected are those with FDR < 0.0166
Category	Term	Count	%	PValue	List Total	Pop Hits	Pop Total	Fold Enrichment	Bonferroni	Benjamini	FDR
GOTERM_CC_ALL	GO:0097458~neuron part	72	20.8696	1.35781e-12	333	1815	20624	2.45688	7.69874e-10	7.69879e-10	7.20998e-10
GOTERM_BP_ALL	GO:0007399~nervous system development	85	24.6377	1.61398e-10	315	2594	19414	2.01954	7.49855e-07	7.49694e-07	7.3194e-07
GOTERM_BP_ALL	GO:0007275~multicellular organism development	142	41.1594	5.98336e-10	315	5575	19414	1.56981	2.77987e-06	1.38964e-06	1.35673e-06
GOTERM_CC_ALL	GO:0044456~synapse part	47	13.6232	6.98553e-10	333	1052	20624	2.76701	3.9608e-07	1.9804e-07	1.85466e-07
GOTERM_CC_ALL	GO:0043005~neuron projection	52	15.0725	1.55852e-09	333	1274	20624	2.52792	8.83682e-07	2.94561e-07	2.75858e-07
GOTERM_BP_ALL	GO:0048731~system development	133	38.5507	2.45544e-09	315	5190	19414	1.57939	1.14079e-05	3.80185e-06	3.71181e-06
GOTERM_CC_ALL	GO:0042995~cell projection	78	22.6087	4.94357e-09	333	2454	20624	1.96856	2.803e-06	7.00751e-07	6.56259e-07
GOTERM_BP_ALL	GO:0044767~single-organism developmental process	157	45.5072	9.97118e-09	315	6648	19414	1.4555	4.6325e-05	1.09435e-05	1.06844e-05
GOTERM_BP_ALL	GO:0048856~anatomical structure development	149	43.1884	1.17799e-08	315	6205	19414	1.47996	5.47279e-05	1.09435e-05	1.06844e-05
GOTERM_BP_ALL	GO:0044707~single-multicellular organism process	158	45.7971	1.49249e-08	315	6741	19414	1.44457	6.93386e-05	1.15543e-05	1.12807e-05
GOTERM_BP_ALL	GO:0032502~developmental process	158	45.7971	1.82912e-08	315	6759	19414	1.44072	8.49771e-05	1.21375e-05	1.18501e-05
GOTERM_CC_ALL	GO:0045202~synapse	54	15.6522	5.94512e-08	333	1508	20624	2.21779	3.37083e-05	6.74177e-06	6.31372e-06
GOTERM_BP_ALL	GO:0032989~cellular component morphogenesis	45	13.0435	1.53507e-07	315	1170	19414	2.37045	0.000712937	8.78736e-05	8.57927e-05
GOTERM_BP_ALL	GO:0009653~anatomical structure morphogenesis	83	24.058	1.70261e-07	315	2907	19414	1.7597	0.00079072	8.78736e-05	8.57927e-05
GOTERM_BP_ALL	GO:0048699~generation of neurons	55	15.942	2.66977e-07	315	1622	19414	2.08986	0.00123961	0.000124011	0.000121074
GOTERM_BP_ALL	GO:0048869~cellular developmental process	116	33.6232	3.76801e-07	315	4676	19414	1.52893	0.00174909	0.000150222	0.000146664
GOTERM_BP_ALL	GO:0030182~neuron differentiation	50	14.4928	4.12236e-07	315	1425	19414	2.16252	0.00191342	0.000150222	0.000146664
GOTERM_BP_ALL	GO:0007154~cell communication	154	44.6377	4.49036e-07	315	6827	19414	1.39026	0.00208405	0.000150222	0.000146664
GOTERM_BP_ALL	GO:0044763~single-organism cellular process	238	68.9855	4.52767e-07	315	12111	19414	1.21116	0.00210135	0.000150222	0.000146664
GOTERM_BP_ALL	GO:0048513~animal organ development	98	28.4058	5.51097e-07	315	3753	19414	1.60936	0.00255712	0.000170656	0.000166615
GOTERM_BP_ALL	GO:0007417~central nervous system development	42	12.1739	6.6627e-07	315	1109	19414	2.33411	0.0030907	0.000187795	0.000183348
GOTERM_BP_ALL	GO:0048666~neuron development	43	12.4638	6.87302e-07	315	1152	19414	2.30049	0.00318812	0.000187795	0.000183348
GOTERM_CC_ALL	GO:0097060~synaptic membrane	23	6.66667	7.32857e-07	333	404	20624	3.52594	0.000415444	6.9255e-05	6.48579e-05
GOTERM_BP_ALL	GO:0030154~cell differentiation	111	32.1739	9.53473e-07	315	4487	19414	1.52465	0.00442004	0.000246049	0.000240222
GOTERM_BP_ALL	GO:0022008~neurogenesis	56	16.2319	1.03874e-06	315	1740	19414	1.98355	0.00481436	0.000253945	0.000247931
GOTERM_CC_ALL	GO:0098794~postsynapse	30	8.69565	1.26159e-06	333	664	20624	2.79822	0.000715066	0.000102189	9.57005e-05
GOTERM_BP_ALL	GO:0030030~cell projection organization	53	15.3623	1.27947e-06	315	1615	19414	2.02259	0.00592681	0.00029362	0.000286667
GOTERM_BP_ALL	GO:0007420~brain development	34	9.85507	1.32745e-06	315	816	19414	2.56799	0.00614838	0.00029362	0.000286667
GOTERM_BP_ALL	GO:0044700~single organism signaling	150	43.4783	1.52005e-06	315	6718	19414	1.37612	0.00703726	0.000320937	0.000313337
GOTERM_BP_ALL	GO:0007155~cell adhesion	52	15.0725	2.04386e-06	315	1596	19414	2.00805	0.00945083	0.00041277	0.000402995
GOTERM_BP_ALL	GO:0022610~biological adhesion	52	15.0725	2.30902e-06	315	1603	19414	1.99928	0.0106704	0.000446891	0.000436308
GOTERM_BP_ALL	GO:0023052~signaling	150	43.4783	2.66467e-06	315	6777	19414	1.36414	0.0123037	0.000495095	0.00048337
GOTERM_BP_ALL	GO:0000902~cell morphogenesis	39	11.3043	3.26543e-06	315	1055	19414	2.27833	0.0150567	0.000571204	0.000557677
GOTERM_CC_ALL	GO:0098793~presynapse	27	7.82609	3.39986e-06	333	586	20624	2.85361	0.00192587	0.000240965	0.000225666
GOTERM_BP_ALL	GO:0031175~neuron projection development	37	10.7246	3.40276e-06	315	974	19414	2.34125	0.0156849	0.000571204	0.000557677
GOTERM_BP_ALL	GO:0050808~synapse organization	21	6.08696	3.44321e-06	315	375	19414	3.45138	0.0158699	0.000571204	0.000557677
GOTERM_BP_ALL	GO:0048468~cell development	67	19.4203	4.37576e-06	315	2347	19414	1.75941	0.0201246	0.000684087	0.000667887
GOTERM_BP_ALL	GO:0010646~regulation of cell communication	93	26.9565	4.41822e-06	315	3664	19414	1.56434	0.0203178	0.000684087	0.000667887
GOTERM_BP_ALL	GO:0060322~head development	34	9.85507	4.69293e-06	315	865	19414	2.42252	0.0215674	0.000703183	0.000686531
GOTERM_BP_ALL	GO:0044699~single-organism process	273	79.1304	4.89152e-06	315	14863	19414	1.13204	0.0224698	0.000710034	0.00069322
GOTERM_BP_ALL	GO:0032501~multicellular organismal process	171	49.5652	5.36773e-06	315	8102	19414	1.30079	0.0246301	0.000755548	0.000737656
GOTERM_CC_ALL	GO:0005886~plasma membrane	137	39.7101	5.72749e-06	333	6105	20624	1.38984	0.00324223	0.000360832	0.000337922
GOTERM_BP_ALL	GO:0023051~regulation of signaling	93	26.9565	6.67995e-06	315	3700	19414	1.54912	0.0305585	0.000912599	0.000890987
GOTERM_CC_ALL	GO:0044459~plasma membrane part	82	23.7681	7.26548e-06	333	3140	20624	1.61738	0.00411107	0.000411953	0.000385797
GOTERM_CC_ALL	GO:0071944~cell periphery	138	40	1.04228e-05	333	6228	20624	1.37233	0.00589231	0.000537246	0.000503135
GOTERM_BP_ALL	GO:0051716~cellular response to stimulus	165	47.8261	1.86021e-05	315	7887	19414	1.28937	0.0827966	0.00243935	0.00238159
GOTERM_BP_ALL	GO:0043269~regulation of ion transport	30	8.69565	1.89056e-05	315	762	19414	2.42645	0.0840893	0.00243935	0.00238159
GOTERM_BP_ALL	GO:0007215~glutamate receptor signaling pathway	10	2.89855	2.15369e-05	315	94	19414	6.55657	0.0952181	0.00270375	0.00263972
GOTERM_BP_ALL	GO:2000310~regulation of NMDA receptor activity	6	1.73913	2.83971e-05	315	23	19414	16.0778	0.123602	0.00347117	0.00338897
GOTERM_CC_ALL	GO:0098685~Schaffer collateral - CA1 synapse	10	2.89855	3.71023e-05	333	101	20624	6.13207	0.0208177	0.00175308	0.00164178
GOTERM_CC_ALL	GO:0030424~axon	23	6.66667	4.04907e-05	333	520	20624	2.73939	0.0226971	0.00176602	0.00165389
GOTERM_BP_ALL	GO:0035556~intracellular signal transduction	73	21.1594	4.26743e-05	315	2823	19414	1.59374	0.179851	0.00508262	0.00496226
GOTERM_BP_ALL	GO:0007416~synapse assembly	13	3.76812	5.00831e-05	315	185	19414	4.33088	0.207602	0.0057982	0.00566089
GOTERM_BP_ALL	GO:0007169~transmembrane receptor protein tyrosine kinase signaling pathway	26	7.53623	5.11789e-05	315	643	19414	2.49211	0.211626	0.0057982	0.00566089
GOTERM_BP_ALL	GO:0050896~response to stimulus	190	55.0725	6.44178e-05	315	9580	19414	1.22234	0.258659	0.0071243	0.00695559
GOTERM_CC_ALL	GO:0045211~postsynaptic membrane	16	4.63768	6.71411e-05	333	286	20624	3.46484	0.0373547	0.00271921	0.00254657
GOTERM_BP_ALL	GO:0016477~cell migration	47	13.6232	7.52244e-05	315	1585	19414	1.82757	0.294964	0.00812599	0.00793356
GOTERM_BP_ALL	GO:0007165~signal transduction	134	38.8406	8.77921e-05	315	6248	19414	1.32181	0.334955	0.00926805	0.00904857
GOTERM_BP_ALL	GO:0006470~protein dephosphorylation	15	4.34783	0.00010412	315	263	19414	3.51512	0.383542	0.0107475	0.0104929
GOTERM_CC_ALL	GO:0031226~intrinsic component of plasma membrane	50	14.4928	0.000106267	333	1756	20624	1.76349	0.0584773	0.00401691	0.00376187
GOTERM_CC_ALL	GO:0098590~plasma membrane region	39	11.3043	0.000122782	333	1247	20624	1.93699	0.0672535	0.00435109	0.00407483
GOTERM_BP_ALL	GO:0099537~trans-synaptic signaling	27	7.82609	0.00012815	315	723	19414	2.3016	0.44867	0.0129403	0.0126339
GOTERM_BP_ALL	GO:0009966~regulation of signal transduction	79	22.8986	0.000144508	315	3248	19414	1.49905	0.489025	0.0142817	0.0139435
GOTERM_BP_ALL	GO:0040011~locomotion	56	16.2319	0.000175287	315	2083	19414	1.65693	0.55712	0.0166439	0.0162498
GOTERM_BP_ALL	GO:0099536~synaptic signaling	27	7.82609	0.000175576	315	737	19414	2.25788	0.557715	0.0166439	0.0162498
GOTERM_CC_ALL	GO:0042734~presynaptic membrane	11	3.18841	0.000447126	333	170	20624	4.00749	0.22398	0.0141467	0.0132485
GOTERM_CC_ALL	GO:0098978~glutamatergic synapse	18	5.21739	0.000449101	333	416	20624	2.67983	0.224849	0.0141467	0.0132485
GOTERM_CC_ALL	GO:0098982~GABA-ergic synapse	8	2.31884	0.000585729	333	89	20624	5.5671	0.28266	0.0174794	0.0163696

### Sheet: Table 3
Wegestalt results
List of GO terms enriched in list of genes associated with both volumes. Selected are top 10 most enriched pathways. Higlighted are pathways also found in the primary analysis
geneSet	description	link	size	overlap	expect	enrichmentRatio	pValue	FDR	overlapId	database
GO:0030182	neuron differentiation	http://amigo.geneontology.org/amigo/term/GO:0030182	1306	18	5.8497	3.07708	1.46429e-05	0.158297	1002;1600;1608;3516;4897;4978;6095;7155;9394;9912;22882;23081;26053;51657;57142;57451;57626;152330	geneontology_Biological_Process
GO:0072359	circulatory system development	http://amigo.geneontology.org/amigo/term/GO:0072359	1023	15	4.58212	3.2736	4.24275e-05	0.158297	90;2321;3516;4017;4052;4223;4892;4897;6095;6672;7273;9249;9394;57142;341640	geneontology_Biological_Process
GO:0048699	generation of neurons	http://amigo.geneontology.org/amigo/term/GO:0048699	1447	18	6.48125	2.77724	5.72528e-05	0.158297	1002;1600;1608;3516;4897;4978;6095;7155;9394;9912;22882;23081;26053;51657;57142;57451;57626;152330	geneontology_Biological_Process
GO:0008038	neuron recognition	http://amigo.geneontology.org/amigo/term/GO:0008038	47	4	0.210518	19.0008	5.75399e-05	0.158297	4897;4978;57142;152330	geneontology_Biological_Process
GO:0010923	negative regulation of phosphatase activity	http://amigo.geneontology.org/amigo/term/GO:0010923	98	5	0.438952	11.3908	7.80048e-05	0.158297	5502;23504;51657;81706;121256	geneontology_Biological_Process
GO:0036315	cellular response to sterol	http://amigo.geneontology.org/amigo/term/GO:0036315	20	3	0.089582	33.4889	9.3412e-05	0.158297	6095;54762;57476	geneontology_Biological_Process
GO:0035305	negative regulation of dephosphorylation	http://amigo.geneontology.org/amigo/term/GO:0035305	105	5	0.470305	10.6314	0.000108236	0.158297	5502;23504;51657;81706;121256	geneontology_Biological_Process
GO:0008106	alcohol dehydrogenase (NADP+) activity	http://amigo.geneontology.org/amigo/term/GO:0008106	22	3	0.0985401	30.4444	0.000125375	0.158297	231;6718;9249	geneontology_Molecular_Function
GO:0022008	neurogenesis	http://amigo.geneontology.org/amigo/term/GO:0022008	1544	18	6.91573	2.60276	0.000131781	0.158297	1002;1600;1608;3516;4897;4978;6095;7155;9394;9912;22882;23081;26053;51657;57142;57451;57626;152330	geneontology_Biological_Process
GO:0007413	axonal fasciculation	http://amigo.geneontology.org/amigo/term/GO:0007413	23	3	0.103019	29.1208	0.000143717	0.158297	4897;57142;152330	geneontology_Biological_Process
List of GO terms enriched in list of genes associated with Fronto-temporal volumes. Selected are top 10 most enriched pathways. Higlighted are pathways also found in the primary analysis
geneSet	description	link	size	overlap	expect	enrichmentRatio	pValue	FDR	overlapId	database
GO:0044456	synapse part	http://amigo.geneontology.org/amigo/term/GO:0044456	917	39	16.6322	2.34485	6.8479e-07	0.00491441	88;286;493;775;1393;1600;2555;2561;3778;4919;5071;5142;5332;5799;8224;8495;9181;9229;9231;9810;9863;10497;22839;22941;23136;26059;27185;27253;27255;29102;55752;56899;57084;57554;57689;80059;84966;388662;400745	geneontology_Cellular_Component
GO:0099572	postsynaptic specialization	http://amigo.geneontology.org/amigo/term/GO:0099572	338	21	6.1305	3.42549	1.04305e-06	0.00491441	88;775;1600;2561;5142;5332;8224;9181;9229;9231;9863;22839;22941;23136;27185;29102;55752;56899;57554;57689;400745	geneontology_Cellular_Component
GO:0007155	cell adhesion	http://amigo.geneontology.org/amigo/term/GO:0007155	1363	50	24.7215	2.02253	1.37067e-06	0.00491441	88;258;463;653;1012;1289;1310;1600;1758;1826;2814;3490;3680;3914;4026;4155;4978;5099;5274;5318;5362;5580;5592;5797;7010;9231;9473;9620;26011;27253;27255;28316;29119;50863;54510;54749;55698;57554;57689;64072;79834;84433;84966;91653;117583;123720;129080;129684;144100;257194	geneontology_Biological_Process
GO:0022610	biological adhesion	http://amigo.geneontology.org/amigo/term/GO:0022610	1371	50	24.8666	2.01073	1.62245e-06	0.00491441	88;258;463;653;1012;1289;1310;1600;1758;1826;2814;3490;3680;3914;4026;4155;4978;5099;5274;5318;5362;5580;5592;5797;7010;9231;9473;9620;26011;27253;27255;28316;29119;50863;54510;54749;55698;57554;57689;64072;79834;84433;84966;91653;117583;123720;129080;129684;144100;257194	geneontology_Biological_Process
GO:0045202	synapse	http://amigo.geneontology.org/amigo/term/GO:0045202	1148	44	20.8219	2.11316	2.07018e-06	0.00501646	88;286;493;775;1012;1393;1600;1826;2263;2555;2561;3084;3778;4919;5071;5142;5332;5799;5803;8224;8495;9181;9229;9231;9810;9863;10497;22839;22941;23136;26059;27185;27253;27255;29102;55752;56899;57084;57554;57689;80059;84966;388662;400745	geneontology_Cellular_Component
GO:0097458	neuron part	http://amigo.geneontology.org/amigo/term/GO:0097458	1678	57	30.4349	1.87285	2.56983e-06	0.00518935	88;117;286;493;775;1012;1393;1600;1826;2555;2561;3084;4155;4919;5071;5142;5145;5152;5274;5332;5799;6507;8110;8224;8495;8989;9181;9229;9231;9732;9810;9863;10497;22941;23136;23294;26011;26053;26059;27185;27253;27255;29102;30820;51199;55752;56899;57084;57554;57626;57689;64072;84966;91653;92737;388662;400745	geneontology_Cellular_Component
GO:0098984	neuron to neuron synapse	http://amigo.geneontology.org/amigo/term/GO:0098984	338	20	6.1305	3.26238	3.96947e-06	0.00687059	88;775;1600;5142;5332;8224;9181;9229;9231;9863;10497;22941;23136;27185;29102;55752;56899;57554;57689;400745	geneontology_Cellular_Component
GO:0005913	cell-cell adherens junction	http://amigo.geneontology.org/amigo/term/GO:0005913	110	11	1.99513	5.51341	5.09837e-06	0.00772148	1012;4892;5318;5797;9231;28316;29119;57554;84966;117583;144100	geneontology_Cellular_Component
GO:0005509	calcium ion binding	http://amigo.geneontology.org/amigo/term/GO:0005509	682	30	12.3698	2.42526	7.50447e-06	0.0101027	88;1012;1758;4052;4148;4255;5099;5332;5954;6261;6263;6586;7092;8605;9620;10497;25780;27253;28316;30820;51199;54510;54749;56884;57190;64072;79400;92737;123745;346007	geneontology_Molecular_Function
GO:0098794	postsynapse	http://amigo.geneontology.org/amigo/term/GO:0098794	603	27	10.937	2.46869	1.5936e-05	0.0193081	88;286;775;1600;2555;2561;3778;5142;5332;8224;9181;9229;9231;9863;22839;22941;23136;27185;27253;29102;55752;56899;57554;57689;80059;84966;400745	geneontology_Cellular_Component
List of GO terms enriched in list of genes associated with Parieto-occipital volumes. Selected are top 10 most enriched pathways. Higlighted are pathways also found in the primary analysis
GO:0097458	neuron part	http://amigo.geneontology.org/amigo/term/GO:0097458	1678	68	29.507	2.30454	4.10454e-11	4.97306e-07	18;88;287;351;783;1006;1012;1488;1630;2066;2185;2560;2775;2821;2897;2918;3092;3356;3672;4897;5101;5126;5137;5274;5649;5799;6295;6335;6529;6772;7249;7399;8061;8618;9162;9249;9378;9568;9732;9863;10752;10891;22997;23043;23266;23284;23362;23382;23426;23566;23769;26047;26115;26999;29966;53942;55714;65217;79772;81615;84623;84665;92737;114088;132204;143425;146760;440279	geneontology_Cellular_Component
GO:0045202	synapse	http://amigo.geneontology.org/amigo/term/GO:0045202	1148	49	20.1871	2.42729	6.7948e-09	4.11629e-05	88;287;351;577;783;999;1006;1012;1488;1607;1630;2066;2185;2560;2897;2918;3092;3356;3778;4897;5789;5799;6529;7143;7249;7399;8061;8618;9162;9378;9568;9863;22997;23043;23236;23284;23345;23362;23426;26115;26999;53942;65217;79772;81615;114088;132204;143425;440279	geneontology_Cellular_Component
GO:0044456	synapse part	http://amigo.geneontology.org/amigo/term/GO:0044456	917	42	16.1251	2.60464	1.28875e-08	5.20484e-05	88;287;351;577;783;999;1006;1488;1630;2066;2185;2560;2897;2918;3092;3356;3778;4897;5799;6529;7249;7399;8061;8618;9162;9378;9568;9863;22997;23043;23236;23345;23362;23426;26115;53942;79772;81615;114088;132204;143425;440279	geneontology_Cellular_Component
GO:0050808	synapse organization	http://amigo.geneontology.org/amigo/term/GO:0050808	385	24	6.77007	3.54501	9.20006e-08	0.00027867	351;577;783;999;1006;1282;1488;1607;2066;4897;5649;5789;7143;9378;9863;22891;22997;23284;23769;53942;84623;92737;158038;440279	geneontology_Biological_Process
GO:0043005	neuron projection	http://amigo.geneontology.org/amigo/term/GO:0043005	1278	49	22.4731	2.18038	1.92417e-07	0.000447314	18;88;287;351;1006;1012;1630;2185;2560;2775;2821;3356;3672;4897;5101;5126;5649;5799;6295;6335;6529;6772;7399;8061;9162;9249;9568;9732;9863;10752;10891;22997;23266;23284;23382;23426;23566;23769;26047;26999;29966;55714;65217;84623;84665;92737;114088;132204;440279	geneontology_Cellular_Component
GO:0007155	cell adhesion	http://amigo.geneontology.org/amigo/term/GO:0007155	1363	51	23.9678	2.12785	2.21516e-07	0.000447314	18;88;351;463;653;999;1006;1012;1310;2185;2737;3672;3680;4897;4978;5010;5101;5274;5465;5592;5649;5789;5793;6093;6850;7010;7143;9378;9402;9788;10395;10451;10752;11122;22997;23284;23769;26047;26999;50509;53942;54518;55714;55742;65217;84623;84665;84959;129684;151887;158326	geneontology_Biological_Process
GO:0022610	biological adhesion	http://amigo.geneontology.org/amigo/term/GO:0022610	1371	51	24.1085	2.11544	2.651e-07	0.000458851	18;88;351;463;653;999;1006;1012;1310;2185;2737;3672;3680;4897;4978;5010;5101;5274;5465;5592;5649;5789;5793;6093;6850;7010;7143;9378;9402;9788;10395;10451;10752;11122;22997;23284;23769;26047;26999;50509;53942;54518;55714;55742;65217;84623;84665;84959;129684;151887;158326	geneontology_Biological_Process
GO:0007416	synapse assembly	http://amigo.geneontology.org/amigo/term/GO:0007416	164	14	2.88388	4.85458	1.25481e-06	0.00190041	351;577;999;2066;4897;5789;9378;9863;23284;23769;53942;84623;92737;158038	geneontology_Biological_Process
GO:0099537	trans-synaptic signaling	http://amigo.geneontology.org/amigo/term/GO:0099537	691	31	12.151	2.55124	1.84703e-06	0.00248651	18;351;783;999;1006;1488;1607;1630;2185;2259;2560;2897;2918;3356;5649;5789;5799;6529;7143;8618;9162;9378;9568;22997;23236;23566;56853;79772;114088;143425;440279	geneontology_Biological_Process
GO:0099536	synaptic signaling	http://amigo.geneontology.org/amigo/term/GO:0099536	696	31	12.2389	2.53291	2.14433e-06	0.00258537	18;351;783;999;1006;1488;1607;1630;2185;2259;2560;2897;2918;3356;5649;5789;5799;6529;7143;8618;9162;9378;9568;22997;23236;23566;56853;79772;114088;143425;440279	geneontology_Biological_Process
